# Interpretable Machine Learning Reveals Integrated Water Chemistry and Parameter-Specific Nonlinear Responses Shaping *Legionella* spp. and *Mycobacterium* spp. in Drinking Water

**DOI:** 10.64898/2026.04.23.26351579

**Authors:** Jinhao Yang, Huanqi He, Samantha DiLoreto, Kaiqin Bian, Jacob R. Phaneuf, Patrick Milne, Kelsey Pieper, Aron Stubbins, Ching-Hua Huang, Katherine E. Graham, Christopher A. Impellitteri, Ameet Pinto

## Abstract

Traditionally, studies have explored the impacts of individual water chemistry parameters on the persistence of *Mycobacterium* spp. and *Legionella* spp. in isolation with the underlying assumption that these associations are likely monotonic in nature. Yet chemical and microbiological changes are complex, and associations are likely highly combinatorial. In this study, we use interpretable machine learning models to disentangle the integrative and nonlinear associations between water chemistry and occurrence/abundance of *Mycobacterium* spp. and *Legionella* spp. Seasonal data from source water, point-of-entry and distribution systems of eight full-scale drinking water systems demonstrated that shifts in overall water chemistry were associated with the changes in microbial abundance during treatment and distribution. Machine learning models indicated moderate predictive ability of integrated water chemistry towards *Legionella* spp. abundance and towards the occurrence of both *Legionella* spp. and *Mycobacterium* spp., whereas predictive performance for *Mycobacterium* spp. abundance was limited. The association between nitrate and *Legionella* spp. abundance was disinfectant regimes dependent, while dissolved organic carbon exhibited a concentration dependent response type (i.e., positive and negative association). In chloraminated systems, *Legionella* spp. abundance was positively associated with ammonia and nitrate, highlighting the critical role of nitrification. Here, it appears that pH likely influences the initial colonization of *Legionella* spp. while ammonia governs its abundance in drinking water. Overall, this study demonstrates that integrated water chemistry and parameter-specific nonlinear effects collectively explain persistence of *Mycobacterium* spp. and *Legionella* spp. in drinking water systems.

**Synopsis:** This study elucidates the integrative impact of water chemistry and the nonlinear responses of individual water chemistry parameters on the occurrence and abundance of *Mycobacterium* spp. and *Legionella* spp. in drinking water using interpretable machine learning.

**TOC:** 
