## supplemental tables for "Interpretable Machine Learning Reveals Integrated Water Chemistry and Parameter-Specific Nonlinear Responses Shaping *Legionella* spp. and *Mycobacterium* spp. in Drinking Water"

### Sheet: TableS1
Table S1. Source water types and residual disinfectants used by the participating drinking water utilities.
Utility code	Source water	Residual disinfectants
2	Surface water	Free chlorine
3	Surface water	Chloramine
4	Blend groundwater and surface water	Chloramine
5	Groundwater	Chloramine
6	Surface water	Free chlorine
7	Surface water	Chloramine
8	Blend groundwater and surface water	Free chlorine
9	Groundwater	Chloramine

### Sheet: TableS2
Table S2. DNA extraction yield for all analyzed drinking water samples.
Sample ID	Utility code	Sampling sites	Sampling rounds	DNA yield (ng/uL)
2-1-Feb	2	DWDS	1	0.0663
2-2-Feb	2	DWDS	1	0.0479
2-3-Feb	2	DWDS	1	0.061
2-4-Feb	2	DWDS	1	0.0409
2-5-Feb	2	POE	1	0.0747
2-6-Feb	2	S	1	5.91
2-1-May	2	DWDS	2	0.15
2-2-May	2	DWDS	2	0.172
2-3-May	2	DWDS	2	0.159
2-4-May	2	DWDS	2	0.15
2-5-May	2	POE	2	0.208
2-6-May	2	S	2	0.124
2-1-Aug	2	DWDS	3	0.0942
2-2-Aug	2	DWDS	3	0.161
2-3-Aug	2	DWDS	3	0.178
2-4-Aug	2	DWDS	3	0.097
2-5-Aug	2	POE	3	0.144
2-6-Aug	2	S	3	0.149
2-1-Nov	2	DWDS	4	0.172
2-2-Nov	2	DWDS	4	0.18
2-3-Nov	2	DWDS	4	0.162
2-4-Nov	2	DWDS	4	0.24
2-5-Nov	2	POE	4	0.151
2-6-Nov	2	S	4	0.161
3-1-Feb	3	DWDS	1	0.296
3-2-Feb	3	DWDS	1	0.527
3-3-Feb	3	DWDS	1	0.661
3-4-Feb	3	DWDS	1	0.853
3-5-Feb	3	POE	1	0.504
3-6-Feb	3	S	1	7.73
3-1-May	3	DWDS	2	9.24
3-2-May	3	DWDS	2	4.52
3-3-May	3	DWDS	2	0.666
3-4-May	3	DWDS	2	1.26
3-5-May	3	POE	2	0.567
3-6-May	3	S	2	8.34
3-1-NovA	3	DWDS	4	0.306
3-2-NovA	3	DWDS	4	0.234
3-3-NovA	3	DWDS	4	0.468
3-4-NovA	3	DWDS	4	0.168
3-5-NovA	3	POE	4	0.485
3-6-NovA	3	S	4	9.22
4-1-Jan	4	DWDS	1	2.45
4-2-Jan	4	DWDS	1	2.39
4-3-Jan	4	DWDS	1	1.19
4-4-Jan	4	DWDS	1	3.28
4-5-Jan	4	POE	1	2.2
4-6-Jan	4	S	1	6.93
4-1-May	4	DWDS	2	5.17
4-2-May	4	DWDS	2	19.8
4-3-May	4	DWDS	2	9.13
4-4-May	4	DWDS	2	6.57
4-5-May	4	POE	2	4.48
4-6-May	4	S	2	34
4-1-Aug	4	DWDS	3	3.01
4-2-Aug	4	DWDS	3	2.03
4-3-Aug	4	DWDS	3	2.27
4-4-Aug	4	DWDS	3	4.49
4-5-Aug	4	POE	3	3.68
4-6-Aug	4	S	3	17.7
4-1-Nov	4	DWDS	4	2.56
4-2-Nov	4	DWDS	4	2.34
4-3-Nov	4	DWDS	4	1.97
4-4-Nov	4	DWDS	4	1.43
4-5-Nov	4	POE	4	1.11
4-6-Nov	4	S	4	12.2
5-1-Jan	5	DWDS	1	0.34
5-2-Jan	5	DWDS	1	0.154
5-3-Jan	5	DWDS	1	0.212
5-4-Jan	5	DWDS	1	4.11
5-5-Jan	5	POE	1	0.296
5-6-Jan	5	S	1	0.68
5-1-Apr	5	DWDS	2	7.28
5-2-Apr	5	DWDS	2	0.152
5-3-Apr	5	DWDS	2	0.21
5-4-Apr	5	DWDS	2	0.112
5-5-Apr	5	POE	2	0.167
5-6-Apr	5	S	2	3.89
5-1-Jul	5	DWDS	3	0.344
5-2-Jul	5	DWDS	3	0.309
5-3-Jul	5	DWDS	3	0.333
5-4-Jul	5	DWDS	3	0.49
5-5-Jul	5	POE	3	0.786
5-6-Jul	5	S	3	1.98
5-1-Oct	5	DWDS	4	0.372
5-2-Oct	5	DWDS	4	0.807
5-3-Oct	5	DWDS	4	6.26
5-4-Oct	5	DWDS	4	0.33
5-5-Oct	5	POE	4	0.356
5-6-Oct	5	S	4	6.36
6-1-Feb	6	DWDS	1	0.425
6-2-Feb	6	DWDS	1	0.076
6-3-Feb	6	DWDS	1	0.0492
6-4-Feb	6	DWDS	1	0.0673
6-5-Feb	6	POE	1	0.07
6-6-Feb	6	S	1	0.426
6-1-May	6	DWDS	2	1.98
6-2-May	6	DWDS	2	0.172
6-3-May	6	DWDS	2	0.168
6-4-May	6	DWDS	2	0.146
6-5-May	6	POE	2	0.204
6-6-May	6	S	2	0.112
6-1-Jul	6	DWDS	3	1.82
6-2-Jul	6	DWDS	3	0.148
6-3-Jul	6	DWDS	3	0.139
6-4-Jul	6	DWDS	3	0.25
6-5-Jul	6	POE	3	0.193
6-6-Jul	6	S	3	2.3
6-1-Oct	6	DWDS	4	3.04
6-2-Oct	6	DWDS	4	0.0734
6-3-Oct	6	DWDS	4	0.0778
6-4-Oct	6	DWDS	4	0.114
6-5-Oct	6	POE	4	0.168
6-6-Oct	6	S	4	2.97
7-1-Feb	7	DWDS	1	0.116
7-2-Feb	7	DWDS	1	0.126
7-3-Feb	7	DWDS	1	0.0987
7-4-Feb	7	DWDS	1	0.142
7-5-Feb	7	S	1	0.534
7-6-Feb	7	POE	1	0.153
7-1-May	7	DWDS	2	0.229
7-2-May	7	DWDS	2	0.204
7-3-May	7	DWDS	2	0.207
7-4-May	7	DWDS	2	0.344
7-5-May	7	S	2	3.09
7-6-May	7	POE	2	0.062
7-1-Jul	7	DWDS	3	0.266
7-2-Jul	7	DWDS	3	0.388
7-3-Jul	7	DWDS	3	0.37
7-4-Jul	7	DWDS	3	0.327
7-5-Jul	7	S	3	1.93
7-6-Jul	7	POE	3	0.242
7-5-Nov	7	S	4	6.31
7-4-Nov	7	DWDS	4	0.23
7-6-Nov	7	POE	4	0.109
7-1-Nov	7	DWDS	4	0.117
7-2-Nov	7	DWDS	4	0.226
7-3-Nov	7	DWDS	4	0.473
8-1-Feb	8	POE	1	0.386
8-2-Feb	8	DWDS	1	0.191
8-3-Feb	8	DWDS	1	0.084
8-4-Feb	8	DWDS	1	0.286
8-5-Feb	8	POE	1	0.462
8-6-Feb	8	DWDS	1	0.153
8-7-Feb	8	S	1	4.88
8-8-Feb	8	S	1	7.4
8-1-May	8	POE	2	0.251
8-2-May	8	DWDS	2	0.0932
8-3-May	8	DWDS	2	0.0581
8-4-May	8	DWDS	2	0.252
8-5-May	8	POE	2	0.217
8-6-May	8	DWDS	2	0.185
8-7-May	8	S	2	7.4
8-8-May	8	S	2	0.268
8-1-Aug	8	POE	3	0.258
8-2-Aug	8	DWDS	3	0.178
8-3-Aug	8	DWDS	3	0.13
8-4-Aug	8	DWDS	3	0.102
8-5-Aug	8	POE	3	0.212
8-6-Aug	8	DWDS	3	0.214
8-7-Aug	8	S	3	2.88
8-8-Aug	8	S	3	0.185
8-1-Nov	8	POE	4	0.169
8-2-Nov	8	DWDS	4	0.0792
8-3-Nov	8	DWDS	4	0.186
8-4-Nov	8	DWDS	4	0.051
8-5-Nov	8	POE	4	0.163
8-6-Nov	8	DWDS	4	0.163
8-7-Nov	8	S	4	5.36
8-8-Nov	8	S	4	0.0802
9-1-Jan	9	DWDS	1	0.306
9-2-Jan	9	POE	1	0.762
9-3-Jan	9	S	1	0.176
9-1-Apr	9	DWDS	2	0.586
9-2-Apr	9	POE	2	0.557
9-3-Apr	9	S	2	0.125
9-1-Jul	9	DWDS	3	0.122
9-2-Jul	9	POE	3	0.163
9-3-Jul	9	S	3	1.62
9-1-Oct	9	DWDS	4	0.06
9-2-Oct	9	POE	4	0.21
9-3-Oct	9	S	4	0.11
DWDS: Water samples from drinking water distribution systems
POE: Water samples at Point of Entry
S: Water samples from source water

### Sheet: TableS3
	Table S3 dPCR primers and probes, PCR thermoprofile
Channels	Target microorganisms	Target genes	Primer/Probe	Sequence	gBlock (adaptor added at both ends)	Amplicon length (bp)	Concentration (μM)	PCR thermoprofile
Duplex	L. pneumophila	mip gene	mipF	5'- AAA GGC ATG CAA GAC GCT ATG -3'	5'- GCA TAG ATG TTA ATC CGT AAG CAA TGG CTA AAG GCA TGC AAG ACG CTA TGA GTG GCG CTC AAT TGG CTT TAA CCG AAC AGC AAA TGA AAG ACG TTC TTA ACA AGT TTC AGA AAG ATT TGA TGG CTA AGC GTA CTG CT -3'	78	0.6	95 °C for 2 min; 40 cycles of 95 °C for 15 s and 57 °C for 1 min
			mipR	5'- GAA ACT TGT TAA GAA CGT CTT TCA TTT G -3'			0.6
			probe	5'- /56-FAM/TGG CGC TCA /ZEN/ATT GGC TTT AAC CGA /31ABkFQ/ -3'			0.15
	Legionella spp.	23S rRNA gene	23SF	5'- CCC ATG AAG CCC GTT GAA-3'	5'- GCG GGA AGC CTC CCT CAA GAT GAG TTT TCC CAT GAA GCC CGT TGA AGA CTA CGA CGT TGA TAG GCG AGG TGT GGA AGC GCA GTA ATG CGT GAA GCT AAC TCG TAC TAA TTG GCT GAT TGT CTT GAC CAT ATA ATC TGA AAC TTC AGAA -3'	92	1.5
			23SR	5'- ACA ATC AGC CAA TTA GTA CGA GTT AGC -3'			1.5
			probe	5'- /SHEX/TCC ACA CCT /ZEN/CGC CTA TCA ACG TCG TAG T/31ABkFQ/ -3'			0.45
Singleplex	Mycobacterium spp.	16S rRNA gene	I571-110F:	5'- CCT GGG AAA CTG GGT CTA AT-3'	5'- TGA GGA TCA AGC AGT ACA CAC TCG GAT AAG CCT GGG AAA CTG GGT CTA ATA CCG GAT AGG ACC TCA AGA CGC ATG TCT TCT GGT GGA AAG CTT TTG CGG TGT GGG ATG GGC CCG CGG CCT ATC AGC TTG TTG GTG GGG TGA CGG CCT ACC AAG GCG ACG ACG GGT AGC CGG CCT GAG AGG GTG TCC GGC CAC ACT GGG ACT GAG ATA CGG CCC AGA CTC CTA CGG GAG GCA GCA GTG GGG AAT ATT GCA CAA TGG GCG CAA GCC TGA TGC AGC GAC GCC GCG TGG GGG ATG ACG GCC…	462	1.2	95 ⁰C for 2 min; 40 cycles of 95 ⁰C for 15 s, 55 ⁰C for 15 s and 72 ⁰C for 10 s
			I571R:	5'- CGC ACG CTC ACA GTT A -3'			1.2
			probe	5'- /56-FAM/TTT CAC GAA /ZEN/CAA CGC GAC AAA CT /31ABkFQ/ -3'			0.3
	Mycobacterium avium	16S rRNA gene	MycavF:	5'- AGA GTT TGA TCC TGG CTC AG -3'	5'- ACG GAT CGT CTC TAG GAG ATT TTG TTT GGA GAG TTT GAT CCT GGC TCA GGA CGA ACG CTG GCG GCG TGC TTA ACA CAT GCA AGT CGA ACG GAA AGG CCT CTT CGG AGG TAC TCG AGT GGC GAA CGG GTG AGT AAC ACG TGG GCA ATC TGC CCT GCA CTT CGG GAT AAG CCT GGG AAA CTG GGT CTA ATA CCG GAT AGG ACC TCA AGA CGC ATG TCT TCT GGT GCT TGA CTG GAG ATC GAG GAT GTG ACT TCG -3'	180	0.9	95 °C for 2 min;40 cycles of 95 °C for 10 s and 65 °C for 20 s; and 40 °C for 5 min
			MycavR:	5'- ACC AGA AGA CAT GCG TCT TG -3'			0.9

### Sheet: TableS4
Table S4. Limit of blank, limit of detection, and Limit of quantification of dPCR assay
Target microorganisms	Limit of blank (log10 gene copies/reaction)	Limit of detections (log10 gene copies/reaction)	Limit of quantitation (log10 gene copies/reaction)	Number of positive partitions at the limit of quantification
L. pneumophila	0.439	0.773	0.994	3
Legionella spp.	0	0.328	0.996	3
Mycobacterium spp.	0	0.334759	1.10311	3
Mycobacterium avium	0	0.371082	1.12677	3

### Sheet: TableS5
Table S5. Reagent composition and volumes for the 12 μL digital PCR reactions used in each assay.
Target micrrorganisms	Reagents of working soluiton	Volume (ul)
L. pneumophila and Legionella spp.	4x Probe PCR Master Mix	3
	mipF	0.6
	mipR	0.6
	mip Probe	0.15
	23SF	1.5
	23SR	1.5
	23S Probe	0.45
	sterile Nanopure water	2.2
	mip gene	1
	23s rDNA	1
Mycobacterium spp.	4x Probe PCR Master Mix	3
	I571-110F	1.2
	I571R	1.2
	probe	0.3
	sterile Nanopure water	5.3
	16S rRNA gene	1
	3x EvaGreen PCR Matster Mix (FAM channel)	4
Mycobacterium avium	MycavF	0.9
	MycavR	0.9
	sterile Nanopure water	5.2
	16S rRNA gene	1
